# Single-cell characterization of peripheral blood mononuclear cells from vedolizumab-treated patients with Crohn’s disease identifies response-associated differences among the plasmacytoid dendritic cell and classical monocyte populations

**DOI:** 10.1101/2023.06.23.23291732

**Authors:** Andrew Y.F. Li Yim, Ishtu L. Hageman, Vincent Joustra, Ahmed Elfiky, Mohammed Ghiboub, Evgeni Levin, Jan Verhoeff, Caroline Verseijden, Iris Admiraal-van den Berg, Marcel M.A.M. Mannens, Marja E. Jakobs, Susan B. Kenter, Alex T. Adams, Jack Satsangi, Geert R. D’Haens, Wouter J. de Jonge, Peter Henneman

## Abstract

Vedolizumab (VDZ) is a monoclonal antibody approved for the treatment of Crohn’s disease (CD). Despite its efficacy, non-response to VDZ is common in clinical practice with no clear understanding of how it manifests. Here, we characterized the cellular repertoire of responders and non-responders to VDZ during treatment. Peripheral blood mononuclear cells (PBMCs) were isolated from CD patients on VDZ treatment that were either steroid-free responder (N = 4) or non-responder (N = 4). Response was defined as ≥3 drop in Simple Endoscopic Score for Crohn’s Disease (SES-CD) in combination with a ≥50% reduction in C-reactive protein (CRP) and fecal calprotectin and/or a ≥3 point drop in Harvey-Bradshaw Index (HBI). Single-cell repertoires were characterized using single-cell RNA-sequencing (scRNAseq) and mass cytometry by time of flight (CyTOF). Non-responders to VDZ presented more T cells, but fewer myeloid cells. T cells from non-responders presented lower expression of NFкB signaling inhibitors. A lower relative abundance of plasmacytoid dendritic cells (pDCs) was observed among non-responders. Moreover, non-responder-derived classical monocytes presented lower expression of genes involved in wound-healing and cytokine-cytokine receptor signaling. Taken together, non-response to VDZ during treatment is associated with differences in abundance and expression among T and myeloid cells.
