## Supplemental Table 1 for "Single-cell characterization of peripheral blood mononuclear cells from vedolizumab-treated patients with Crohn’s disease identifies response-associated differences among the plasmacytoid dendritic cell and classical monocyte populations"

### Sheet: Sheet1
Target	Alternative name	Uniprot	Metal	Pre/post-fixation	Manufacturer	Notes
CD45	CD45	P08575	89Y	Post	Fluidigm	All leukocytes
ITGA4	CD49D	P13612	141Pr	Post	Fluidigm	Integrin alpha subunit
ITGAL	CD11A	P20701	142Nd	Post	Fluidigm	Integrin alpha L chain
CD5		P06127	143Nd	Post	Fluidigm	Activated lymphocytes
CCR5	CD195	P51681	144Nd	Pre	Fluidigm	T cells and monocytes
CD4		P01730	145Nd	Post	Fluidigm	T helper cells
CD8A		P01732	146Nd	Post	Fluidigm	Cytotoxic T cells
CD7		P09564	147Sm	Post	Fluidigm	T cells
CCR10	GPR2	P46092	148Nd	Pre	R&D	Intestinal homing T cells
IL2RA	CD25	P01589	149Sm	Post	Fluidigm	Activated T cells, T regulatory cells
TNR4	CD134;OX40L	P43489	150Nd	Post	Fluidigm	Co-stimulatory molecule
CD2		P06729	151Eu	Post	Fluidigm	T cells, NK cells
TNR6	CD95;FAS	P25445	152Sm	Post	Fluidigm	Apoptosis
HAVR2	TIM3	Q8TDQ0	153Eu	Post	Fluidigm	Co inhibitory molecule
CD14		P08571	154Sm	Post	Fluidigm	Monocytes
PDCD1	CD279	Q15116	155Gd	Post	Fluidigm	Activated lymphocytes, immune checkpoint
CXCR3	CD183	P49682	156Gd	Pre	Fluidigm	Chemokine receptor, T cells
CCR4	CD194	P51679	158Gd	Pre	Fluidigm	T and B cells, basophils, monocytes and NK cells
CCR7	CD197	P32248	159Tb	Post	Fluidigm	Activated lymphocytes, homing to secondary lymphoid organs
CD28		P10747	160Gd	Post	Fluidigm	Co-stimulatory molecule, activated T lymphocytes
CTLA4	CD152	P16410	161Dy	Post	Fluidigm	Co inhibitory molecule
CD69	CLEC2C	Q07108	162Dy	Post	Fluidigm	Activated lymphocytes
A4B7	vedolizumab		171Yb	Pre	Takeda	Intestinal homing T cells. No readable signal, therefore excluded from our analysis. We hypothesize that the lack of signal is due to sampled patients being on regular VDZ, ergo competitive inhibition.
KLRB1	CD161	Q12918	164Dy	Post	Fluidigm	NK cells
CD45RO			165Ho	Post	Fluidigm	All leukocytes
CD44		P16070	166Er	Post	Fluidigm	Activated lymphocytes
CD27		P26842	167Er	Post	Fluidigm	Activated lymphocytes
CCR9		P51686	168Er	Pre	Fluidigm	Intestinal homing T cells
CD45RA			169Tm	Post	Fluidigm	All leukocytes
CD3		P04234	170Er	Post	Fluidigm	T cells
CD57			172Yb	Post	Fluidigm	NK cells
TNR9	CD137;4-1BB	Q07011	173Yb	Post	Fluidigm	Macrophages, activated B cells, and dendritic cells
HLADR			174Yb	Post	Fluidigm	Antigen presenting cells
CES1			175Lu	Post	Thermo Scientific	Myeloid cells
IL7RA	CD127	P16871	176Yb	Post	Fluidigm	T memory and effector cells, immature B cell proliferation
CD16		P08637	209Bi	Post	Fluidigm	Monocytes, NK cells, dendritic cells
Barcodes			103-110Pd	Post	Fluidigm	Staining standardization and doublet discrimination
Iridium			191-193Ir	Post	Fluidigm	Cell identification
Cisplatin			194-195Pt	Pre	Fluidigm	Live/dead
