## Supplemental Table 2 for "Single-cell characterization of peripheral blood mononuclear cells from vedolizumab-treated patients with Crohn’s disease identifies response-associated differences among the plasmacytoid dendritic cell and classical monocyte populations"

### Sheet: Sheet1
Target	Fluorophore	Manufacturer	Clones
Lineage (CD3, CD19, CD20, CD3, CD56)	APC	BioLegend	UCHT1, HIB19, 2H7, 5.1H11
HLA-DR	Alexa Fluor 700	eBioscience	LN3
CD14	BD Horizon V500	Becton Dickinson	M5E2
CD16	PE	Becton Dickinson	3G8
CD11c	PerCP Cy5.5	BioLegend	S-HCL-3
CD123	FITC	BioLegend	6H6
CD1c	PE-Cy7	BioLegend	L161
Live/dead	APC H7/C7
