## Supplemental Table 3 for "Single-cell characterization of peripheral blood mononuclear cells from vedolizumab-treated patients with Crohn’s disease identifies response-associated differences among the plasmacytoid dendritic cell and classical monocyte populations"

### Sheet: scRNAseq
Celltype	BaselineProp.Freq	PropMean.Non.responder	PropMean.Responder	PropRatio	Tstatistic	P.Value	FDR
MAIT	0.0122646	0.0208884	0.00389847	5.3581	2.45878	0.0286972	0.614893
PDC	0.00394218	0.00157052	0.00577963	0.271735	-2.26778	0.0409929	0.614893
Non-classical monocyte	0.0155184	0.0111679	0.0199927	0.558596	-1.93923	0.0766069	0.751923
Classical monocyte	0.0981165	0.0645383	0.115793	0.557361	-1.64062	0.124781	0.751923
NKT	0.0107628	0.0135794	0.00705218	1.92556	1.55888	0.142975	0.751923
CDC2	0.0103873	0.00630828	0.0122036	0.516922	-1.44972	0.170777	0.751923
CD4 TCM	0.148739	0.186868	0.109973	1.69922	1.39383	0.186685	0.751923
NK CD16+	0.00819723	0.000141243	0.0163895	0.00861789	-1.15067	0.278247	0.751923
B naive	0.101245	0.0873418	0.125049	0.698462	-1.11024	0.286964	0.751923
CD4 CTL	0.00588198	0.00424297	0.00734164	0.577932	-1.12252	0.289444	0.751923
CD4 TEM	0.0336024	0.0418109	0.0240323	1.73978	1.08932	0.29575	0.751923
Plasma	0.00106376	0.000693694	0.00202489	0.342583	-1.01948	0.326533	0.751923
HSPC	0.000625743	0.000432518	0.000778816	0.555353	-1.01774	0.327327	0.751923
CDC1	0.000688317	0.000538728	0.000806845	0.667697	-0.923887	0.372338	0.751923
CD4 proliferating	0.000688317	0.000686832	0.000495976	1.38481	0.916687	0.375962	0.751923
Platelet	0.00475565	0.00351795	0.00581357	0.605127	-0.848036	0.411726	0.771985
NK proliferating	0.000563169	0.000438416	0.000813634	0.538837	-0.790909	0.443156	0.782039
B memory	0.0224642	0.0245605	0.0211263	1.16256	0.590529	0.564938	0.892859
Dead/debris	0.0352919	0.0396464	0.0371607	1.06689	0.550768	0.591111	0.892859
CD8 naive	0.0397973	0.0354325	0.0432769	0.81874	-0.510192	0.618449	0.892859
CD8 proliferating	6.25743e-05	0	7.39426e-05	0	-0.5006	0.625001	0.892859
CD4 Treg	0.0265315	0.0231326	0.0270174	0.856212	-0.420445	0.681011	0.928651
DNT	0.00312872	0.00272748	0.00275143	0.991294	0.332431	0.744851	0.946051
CD4 naive	0.18522	0.175053	0.187199	0.935121	-0.196406	0.847323	0.946051
B intermediate	0.0344159	0.0361622	0.0355346	1.01766	0.188774	0.853179	0.946051
CD8 TEM	0.108942	0.113816	0.102697	1.10827	-0.160245	0.875146	0.946051
ASDC	0.000500594	0.000545589	0.000613428	0.88941	0.152142	0.881406	0.946051
CD8 TCM	0.0129529	0.0131291	0.011933	1.10023	0.137277	0.89291	0.946051
NK CD16-	0.0525624	0.0666823	0.0520708	1.28061	-0.109446	0.914516	0.946051
GDT	0.0210875	0.024346	0.020308	1.19884	0.0458954	0.96409	0.96409

### Sheet: CyTOF
Celltype	BaselineProp.Freq	PropMean.Non.responder	PropMean.Responder	PropRatio	Tstatistic	P.Value	FDR
CD8 TCM	0.00880957	0.012312	0.00237984	5.17345	2.89931	0.0100232	0.200463
CD8 TEM	0.0325593	0.0514871	0.0164892	3.12248	1.56329	0.136519	0.920239
NK CD16-	0.0277328	0.0427272	0.0170166	2.51091	1.51325	0.148695	0.920239
Non-classical monocyte	0.00783978	0.00828662	0.0099326	0.834285	-0.945677	0.357641	0.920239
Intermediate monocyte	0.00313891	0.00335215	0.00392347	0.854384	-0.811494	0.427661	0.920239
CDC2	0.00565652	0.00541606	0.00747508	0.724549	-0.782679	0.44397	0.920239
Multiplet	0.00664377	0.00586264	0.00766968	0.764392	-0.772301	0.449938	0.920239
CD4 naive	0.346043	0.315318	0.366661	0.859972	-0.669631	0.511575	0.920239
NK CD16+	0.039945	0.0431968	0.0456642	0.945966	-0.66342	0.516011	0.920239
DNT	0.0269577	0.02813	0.0197679	1.42301	0.628491	0.538086	0.920239
Lin-	0.00132243	0.00188283	0.00118201	1.59291	0.479854	0.637484	0.920239
B naive	0.0968603	0.0893903	0.101835	0.877792	-0.4703	0.643777	0.920239
B memory	0.0293755	0.0281929	0.0265903	1.06027	0.468082	0.645332	0.920239
CD4 CTL	0.00297672	0.00301164	0.00268089	1.12337	-0.443197	0.663245	0.920239
Classical monocyte	0.0487496	0.0499616	0.0626192	0.797864	-0.400092	0.693788	0.920239
CD8 naive	0.0886904	0.0828958	0.0879213	0.942841	-0.310545	0.759706	0.920239
CD4 TEM	0.0150799	0.0172152	0.0136757	1.25882	0.280609	0.782204	0.920239
CD8 CTL	0.072926	0.0747833	0.0768333	0.973319	-0.213934	0.832998	0.925553
CD4 Treg	0.0199213	0.0199811	0.0200815	0.995002	-0.145644	0.885817	0.932439
CD4 TCM	0.118772	0.116597	0.109601	1.06383	-0.00380061	0.997009	0.997009
