## Supplemental Table 7 for "Single-cell characterization of peripheral blood mononuclear cells from vedolizumab-treated patients with Crohn’s disease identifies response-associated differences among the plasmacytoid dendritic cell and classical monocyte populations"

### Sheet: fgsea_cd14
pathway	pval	padj	log2err	ES	NES	size
KEGG_RIBOSOME	1.37186e-10	1.81085e-08	0.826657	0.599764	2.40853	85
KEGG_PATHWAYS_IN_CANCER	2.25569e-07	1.48875e-05	0.690132	0.450988	1.96758	170
KEGG_CYTOKINE_CYTOKINE_RECEPTOR_INTERACTION	1.25848e-06	5.5373e-05	0.643552	0.534289	2.08728	76
KEGG_SMALL_CELL_LUNG_CANCER	1.02534e-05	0.000267379	0.593325	0.593633	2.14151	47
KEGG_CHEMOKINE_SIGNALING_PATHWAY	1.15264e-05	0.000267379	0.593325	0.467985	1.93897	110
KEGG_ACUTE_MYELOID_LEUKEMIA	1.21536e-05	0.000267379	0.593325	0.584116	2.11221	48
KEGG_CHRONIC_MYELOID_LEUKEMIA	5.43566e-05	0.000962504	0.557332	0.524669	1.95621	59
KEGG_PROSTATE_CANCER	5.83336e-05	0.000962504	0.557332	0.531374	1.98861	60
KEGG_PANCREATIC_CANCER	7.81255e-05	0.00114584	0.538434	0.536988	1.95176	51
KEGG_TOLL_LIKE_RECEPTOR_SIGNALING_PATHWAY	0.000191585	0.00252893	0.518848	0.478335	1.84797	70
KEGG_FOCAL_ADHESION	0.000278633	0.00306357	0.498493	0.436178	1.77957	94
KEGG_T_CELL_RECEPTOR_SIGNALING_PATHWAY	0.000299225	0.00306357	0.498493	0.464543	1.79022	69
KEGG_FC_EPSILON_RI_SIGNALING_PATHWAY	0.000319045	0.00306357	0.498493	0.510134	1.85416	51
KEGG_LEISHMANIA_INFECTION	0.000337408	0.00306357	0.498493	0.511755	1.87936	53
KEGG_NATURAL_KILLER_CELL_MEDIATED_CYTOTOXICITY	0.000348133	0.00306357	0.498493	0.463197	1.80955	76
KEGG_COLORECTAL_CANCER	0.000648174	0.00513469	0.477271	0.51291	1.85472	48
KEGG_NEUROTROPHIN_SIGNALING_PATHWAY	0.000661285	0.00513469	0.477271	0.4261	1.73379	97
KEGG_TGF_BETA_SIGNALING_PATHWAY	0.00081832	0.00600102	0.477271	0.537456	1.85923	40
KEGG_ENDOMETRIAL_CANCER	0.000919703	0.00607475	0.477271	0.538001	1.84888	39
KEGG_PARKINSONS_DISEASE	0.000920613	0.00607475	0.477271	0.413683	1.70437	107
KEGG_VIRAL_MYOCARDITIS	0.00100834	0.00607475	0.45506	0.546355	1.87151	38
KEGG_SPLICEOSOME	0.00101246	0.00607475	0.45506	0.393917	1.65392	120
KEGG_OXIDATIVE_PHOSPHORYLATION	0.00160287	0.00919907	0.45506	0.401168	1.66213	110
KEGG_P53_SIGNALING_PATHWAY	0.00177903	0.00978465	0.45506	0.514687	1.79149	41
KEGG_GRAFT_VERSUS_HOST_DISEASE	0.0020355	0.0106643	0.431708	0.615991	1.80775	20
KEGG_APOPTOSIS	0.00210476	0.0106643	0.431708	0.437202	1.69371	72
KEGG_ADIPOCYTOKINE_SIGNALING_PATHWAY	0.00222195	0.0106643	0.431708	0.510825	1.8072	43
KEGG_INTESTINAL_IMMUNE_NETWORK_FOR_IGA_PRODUCTION	0.00226213	0.0106643	0.431708	0.61422	1.85286	22
KEGG_RENAL_CELL_CARCINOMA	0.00295496	0.0134502	0.431708	0.457357	1.66233	51
KEGG_JAK_STAT_SIGNALING_PATHWAY	0.00310428	0.0136588	0.431708	0.446243	1.70297	66
KEGG_SYSTEMIC_LUPUS_ERYTHEMATOSUS	0.00392526	0.0163772	0.407018	0.574225	1.76346	24
KEGG_TYPE_I_DIABETES_MELLITUS	0.00397023	0.0163772	0.407018	0.582781	1.7316	21
KEGG_TIGHT_JUNCTION	0.00428168	0.0168362	0.407018	0.457427	1.71187	60
KEGG_ALLOGRAFT_REJECTION	0.00433661	0.0168362	0.407018	0.608226	1.73214	18
KEGG_ANTIGEN_PROCESSING_AND_PRESENTATION	0.00591215	0.0219071	0.407018	0.474162	1.7047	46
KEGG_B_CELL_RECEPTOR_SIGNALING_PATHWAY	0.00597467	0.0219071	0.407018	0.451527	1.68979	60
KEGG_ERBB_SIGNALING_PATHWAY	0.0064941	0.0231681	0.407018	0.428708	1.62139	63
KEGG_NON_SMALL_CELL_LUNG_CANCER	0.00753712	0.0261816	0.407018	0.479223	1.66805	41
KEGG_ALZHEIMERS_DISEASE	0.00801393	0.0271241	0.38073	0.350736	1.48562	128
KEGG_MAPK_SIGNALING_PATHWAY	0.00886835	0.0292656	0.38073	0.340374	1.46336	149
KEGG_CELL_CYCLE	0.0117658	0.03788	0.38073	0.397229	1.53463	70
KEGG_AUTOIMMUNE_THYROID_DISEASE	0.012406	0.0389903	0.38073	0.578902	1.64863	18
KEGG_NOD_LIKE_RECEPTOR_SIGNALING_PATHWAY	0.0142105	0.0433136	0.38073	0.436013	1.57666	48
KEGG_VEGF_SIGNALING_PATHWAY	0.0144379	0.0433136	0.38073	0.454896	1.64102	47
KEGG_INSULIN_SIGNALING_PATHWAY	0.0166345	0.0487946	0.352488	0.36868	1.50354	95
KEGG_MELANOMA	0.0177167	0.0508392	0.352488	0.4731	1.58302	33
KEGG_UBIQUITIN_MEDIATED_PROTEOLYSIS	0.0183172	0.051444	0.352488	0.3494	1.45783	115
KEGG_MISMATCH_REPAIR	0.0202411	0.0547277	0.352488	-0.548966	-1.60513	16
KEGG_MTOR_SIGNALING_PATHWAY	0.0203156	0.0547277	0.352488	0.441723	1.53752	41
KEGG_VASCULAR_SMOOTH_MUSCLE_CONTRACTION	0.0211962	0.0550138	0.352488	0.41303	1.51078	52
KEGG_HUNTINGTONS_DISEASE	0.0212553	0.0550138	0.352488	0.338486	1.45102	146
KEGG_BLADDER_CANCER	0.0275352	0.0698971	0.352488	0.500568	1.52868	23
KEGG_CELL_ADHESION_MOLECULES_CAMS	0.031616	0.0787417	0.321776	0.424485	1.5261	46
KEGG_LEUKOCYTE_TRANSENDOTHELIAL_MIGRATION	0.0328469	0.0802925	0.321776	0.381749	1.44379	63
KEGG_REGULATION_OF_ACTIN_CYTOSKELETON	0.0467033	0.112088	0.245042	0.317249	1.31954	113
KEGG_PROGESTERONE_MEDIATED_OOCYTE_MATURATION	0.050152	0.118215	0.248911	0.392332	1.4187	48
KEGG_CARDIAC_MUSCLE_CONTRACTION	0.0546022	0.126447	0.24134	0.415345	1.42274	38
KEGG_CYTOSOLIC_DNA_SENSING_PATHWAY	0.0611285	0.13912	0.227987	0.428824	1.41848	32
KEGG_WNT_SIGNALING_PATHWAY	0.0631136	0.141203	0.2114	0.328427	1.30999	83
KEGG_RIG_I_LIKE_RECEPTOR_SIGNALING_PATHWAY	0.0645161	0.141935	0.21925	0.395541	1.39935	43
KEGG_ADHERENS_JUNCTION	0.0695915	0.150592	0.208955	0.379883	1.36575	46
KEGG_LYSOSOME	0.0715268	0.152283	0.195789	0.315456	1.2901	98
KEGG_PROTEASOME	0.0832025	0.174329	0.193813	0.390523	1.35931	41
KEGG_NOTCH_SIGNALING_PATHWAY	0.0846395	0.174569	0.191892	0.430784	1.38239	29
KEGG_HEMATOPOIETIC_CELL_LINEAGE	0.0958269	0.192248	0.17822	0.415101	1.36317	31
KEGG_GLIOMA	0.096124	0.192248	0.17822	0.378611	1.32722	42
KEGG_HOMOLOGOUS_RECOMBINATION	0.0983213	0.193708	0.222056	-0.459587	-1.39794	18
KEGG_PATHOGENIC_ESCHERICHIA_COLI_INFECTION	0.110585	0.214664	0.166934	0.379494	1.30416	39
KEGG_GNRH_SIGNALING_PATHWAY	0.129412	0.24757	0.147331	0.336561	1.24985	56
KEGG_FC_GAMMA_R_MEDIATED_PHAGOCYTOSIS	0.135977	0.256414	0.140406	0.313928	1.22767	75
KEGG_THYROID_CANCER	0.139535	0.259417	0.151149	0.444055	1.30317	20
KEGG_LONG_TERM_DEPRESSION	0.144201	0.264368	0.143759	0.385676	1.27576	32
KEGG_TYPE_II_DIABETES_MELLITUS	0.151858	0.274592	0.142057	0.4115	1.27542	25
KEGG_GLYCOSYLPHOSPHATIDYLINOSITOL_GPI_ANCHOR_BIOSYNTHESIS	0.16	0.284924	0.169571	-0.431758	-1.2843	17
KEGG_PRION_DISEASES	0.161889	0.284924	0.140406	0.446406	1.28782	19
KEGG_EPITHELIAL_CELL_SIGNALING_IN_HELICOBACTER_PYLORI_INFECTION	0.167173	0.290354	0.130106	0.338146	1.21985	47
KEGG_PPAR_SIGNALING_PATHWAY	0.195925	0.335871	0.120985	0.379814	1.21883	29
KEGG_AXON_GUIDANCE	0.206897	0.350133	0.114267	0.31887	1.16636	52
KEGG_AMYOTROPHIC_LATERAL_SCLEROSIS_ALS	0.216718	0.362112	0.113313	0.356624	1.19328	33
KEGG_ALDOSTERONE_REGULATED_SODIUM_REABSORPTION	0.235772	0.389024	0.111011	0.393243	1.18626	22
KEGG_PYRUVATE_METABOLISM	0.248042	0.404216	0.141225	-0.346186	-1.15259	25
KEGG_GAP_JUNCTION	0.262673	0.422839	0.100633	0.316531	1.11983	43
KEGG_DILATED_CARDIOMYOPATHY	0.285266	0.453677	0.0968878	0.350126	1.12356	29
KEGG_HYPERTROPHIC_CARDIOMYOPATHY_HCM	0.300485	0.47219	0.0956031	0.3604	1.11704	25
KEGG_ARGININE_AND_PROLINE_METABOLISM	0.306914	0.476619	0.0968878	0.390039	1.12521	19
KEGG_NUCLEOTIDE_EXCISION_REPAIR	0.316667	0.486047	0.127505	-0.29108	-1.08257	37
KEGG_HEDGEHOG_SIGNALING_PATHWAY	0.331615	0.50314	0.0934449	0.401036	1.09966	15
KEGG_OOCYTE_MEIOSIS	0.338733	0.5081	0.0835991	0.285474	1.08058	64
KEGG_REGULATION_OF_AUTOPHAGY	0.350087	0.51923	0.0908241	0.388406	1.08545	16
KEGG_GLYCEROPHOSPHOLIPID_METABOLISM	0.369628	0.54212	0.118815	-0.266521	-1.03962	44
KEGG_PEROXISOME	0.389535	0.56504	0.116234	-0.263707	-1.03981	48
KEGG_NEUROACTIVE_LIGAND_RECEPTOR_INTERACTION	0.395664	0.567692	0.110565	-0.268625	-1.02786	40
KEGG_FATTY_ACID_METABOLISM	0.496795	0.705128	0.0681513	0.312223	0.976296	26
KEGG_TRYPTOPHAN_METABOLISM	0.533795	0.743207	0.0684715	0.334757	0.947055	17
KEGG_FRUCTOSE_AND_MANNOSE_METABOLISM	0.534884	0.743207	0.0894367	-0.297606	-0.947678	22
KEGG_MELANOGENESIS	0.560676	0.770929	0.0602484	0.264894	0.937147	43
KEGG_ABC_TRANSPORTERS	0.570191	0.772356	0.0652353	0.32637	0.923325	17
KEGG_LYSINE_DEGRADATION	0.573416	0.772356	0.059476	0.279111	0.916584	31
KEGG_VALINE_LEUCINE_AND_ISOLEUCINE_DEGRADATION	0.583077	0.777436	0.0584693	0.273835	0.920805	34
KEGG_GALACTOSE_METABOLISM	0.592941	0.782682	0.0787114	-0.30377	-0.903588	17
KEGG_RNA_POLYMERASE	0.602597	0.787553	0.0831291	-0.280475	-0.911479	23
KEGG_INOSITOL_PHOSPHATE_METABOLISM	0.617418	0.799012	0.0562941	0.266297	0.904866	36
KEGG_PROPANOATE_METABOLISM	0.632812	0.804853	0.0806388	-0.272919	-0.900625	24
KEGG_ARRHYTHMOGENIC_RIGHT_VENTRICULAR_CARDIOMYOPATHY_ARVC	0.641357	0.804853	0.0562941	0.28604	0.886565	25
KEGG_LONG_TERM_POTENTIATION	0.649311	0.804853	0.0532386	0.25152	0.894163	44
KEGG_BASAL_TRANSCRIPTION_FACTORS	0.653646	0.804853	0.078921	-0.269066	-0.887912	24
KEGG_N_GLYCAN_BIOSYNTHESIS	0.65566	0.804853	0.0540088	0.260885	0.880361	35
KEGG_AMINO_SUGAR_AND_NUCLEOTIDE_SUGAR_METABOLISM	0.663842	0.804853	0.0824344	-0.259062	-0.892295	30
KEGG_ENDOCYTOSIS	0.665344	0.804853	0.0454059	0.216452	0.91374	126
KEGG_DRUG_METABOLISM_OTHER_ENZYMES	0.670711	0.804853	0.0574877	0.29844	0.834027	16
KEGG_GLYCEROLIPID_METABOLISM	0.719346	0.854118	0.0762797	-0.246096	-0.834563	28
KEGG_STARCH_AND_SUCROSE_METABOLISM	0.724706	0.854118	0.0684715	-0.278063	-0.827119	17
KEGG_PENTOSE_PHOSPHATE_PATHWAY	0.741007	0.865601	0.0683111	-0.266939	-0.811957	18
KEGG_DNA_REPLICATION	0.777778	0.895947	0.0696133	-0.250359	-0.797229	22
KEGG_CALCIUM_SIGNALING_PATHWAY	0.78056	0.895947	0.0430173	0.219074	0.819862	60
KEGG_GLYCOSAMINOGLYCAN_BIOSYNTHESIS_CHONDROITIN_SULFATE	0.835052	0.940827	0.0469759	0.261047	0.715804	15
KEGG_CYSTEINE_AND_METHIONINE_METABOLISM	0.836317	0.940827	0.0655321	-0.234778	-0.74119	21
KEGG_VASOPRESSIN_REGULATED_WATER_REABSORPTION	0.841693	0.940827	0.042417	0.231985	0.767372	32
KEGG_PHOSPHATIDYLINOSITOL_SIGNALING_SYSTEM	0.850592	0.940827	0.0392759	0.21091	0.778597	54
KEGG_BASE_EXCISION_REPAIR	0.855297	0.940827	0.0649408	-0.228607	-0.727962	22
KEGG_PURINE_METABOLISM	0.873961	0.946935	0.0349401	0.196158	0.791985	88
KEGG_VIBRIO_CHOLERAE_INFECTION	0.875197	0.946935	0.0409884	0.216184	0.747848	40
KEGG_PROTEIN_EXPORT	0.893617	0.959004	0.0416557	0.23019	0.683956	21
KEGG_CITRATE_CYCLE_TCA_CYCLE	0.914378	0.97337	0.0400032	0.219058	0.678957	25
KEGG_PYRIMIDINE_METABOLISM	0.939481	0.978093	0.0333827	0.185994	0.716769	69
KEGG_SELENOAMINO_ACID_METABOLISM	0.945882	0.978093	0.0557104	-0.209909	-0.613757	16
KEGG_SPHINGOLIPID_METABOLISM	0.94832	0.978093	0.0599892	-0.202251	-0.644035	22
KEGG_PORPHYRIN_AND_CHLOROPHYLL_METABOLISM	0.948454	0.978093	0.0411544	0.214405	0.587911	15
KEGG_GLUTATHIONE_METABOLISM	0.967949	0.990459	0.0369933	0.191101	0.597556	26
KEGG_SNARE_INTERACTIONS_IN_VESICULAR_TRANSPORT	0.983146	0.998271	0.062249	-0.178148	-0.638626	33
KEGG_RNA_DEGRADATION	0.99403	1	0.0646485	-0.147514	-0.596604	52
KEGG_GLYCOLYSIS_GLUCONEOGENESIS	1	1	0.0615707	-0.148378	-0.519794	31
