## Supplemental Table 8 for "Single-cell characterization of peripheral blood mononuclear cells from vedolizumab-treated patients with Crohn’s disease identifies response-associated differences among the plasmacytoid dendritic cell and classical monocyte populations"

### Sheet: tableS8
pathway	pval	padj	log2err	ES	NES	size
KEGG_RIBOSOME	3.85333e-10	5.08639e-08	0.814036	0.599764	2.36766	85
KEGG_PATHWAYS_IN_CANCER	2.90855e-07	1.91964e-05	0.674963	0.450988	1.96922	170
KEGG_CYTOKINE_CYTOKINE_RECEPTOR_INTERACTION	2.44195e-06	0.000107446	0.627257	0.534289	2.07464	76
KEGG_ACUTE_MYELOID_LEUKEMIA	9.6164e-06	0.000317341	0.593325	0.584116	2.07989	48
KEGG_SMALL_CELL_LUNG_CANCER	1.49449e-05	0.000394544	0.593325	0.593633	2.11461	47
KEGG_CHEMOKINE_SIGNALING_PATHWAY	2.01822e-05	0.00043423	0.57561	0.467985	1.93257	110
KEGG_PROSTATE_CANCER	2.30274e-05	0.00043423	0.57561	0.531374	1.97927	60
KEGG_CHRONIC_MYELOID_LEUKEMIA	9.0044e-05	0.00148573	0.538434	0.524669	1.9499	59
KEGG_PANCREATIC_CANCER	0.00020095	0.00294726	0.518848	0.536988	1.92807	51
KEGG_TOLL_LIKE_RECEPTOR_SIGNALING_PATHWAY	0.000297776	0.00393064	0.498493	0.478335	1.83063	70
KEGG_FOCAL_ADHESION	0.000373843	0.00448611	0.498493	0.436178	1.75322	94
KEGG_COLORECTAL_CANCER	0.000466212	0.00484634	0.498493	0.51291	1.82634	48
KEGG_NATURAL_KILLER_CELL_MEDIATED_CYTOTOXICITY	0.000477291	0.00484634	0.498493	0.463197	1.79859	76
KEGG_NEUROTROPHIN_SIGNALING_PATHWAY	0.000577205	0.00544222	0.477271	0.4261	1.7228	97
KEGG_LEISHMANIA_INFECTION	0.000652117	0.00573863	0.477271	0.511755	1.8542	53
KEGG_TGF_BETA_SIGNALING_PATHWAY	0.000760642	0.00574512	0.477271	0.537456	1.85989	40
KEGG_PARKINSONS_DISEASE	0.000780391	0.00574512	0.477271	0.413683	1.70479	107
KEGG_FC_EPSILON_RI_SIGNALING_PATHWAY	0.000784471	0.00574512	0.477271	0.510134	1.83165	51
KEGG_T_CELL_RECEPTOR_SIGNALING_PATHWAY	0.000826949	0.00574512	0.477271	0.464543	1.76939	69
KEGG_VIRAL_MYOCARDITIS	0.00111355	0.00708066	0.45506	0.546355	1.87729	38
KEGG_SPLICEOSOME	0.00117523	0.00708066	0.45506	0.393917	1.64365	120
KEGG_ENDOMETRIAL_CANCER	0.00118011	0.00708066	0.45506	0.538001	1.84949	39
KEGG_INTESTINAL_IMMUNE_NETWORK_FOR_IGA_PRODUCTION	0.00125934	0.00722753	0.45506	0.61422	1.86359	22
KEGG_ADIPOCYTOKINE_SIGNALING_PATHWAY	0.00146049	0.0080327	0.45506	0.510825	1.78603	43
KEGG_TIGHT_JUNCTION	0.00188754	0.00967156	0.45506	0.457427	1.70383	60
KEGG_P53_SIGNALING_PATHWAY	0.00191041	0.00967156	0.45506	0.514687	1.79137	41
KEGG_GRAFT_VERSUS_HOST_DISEASE	0.0020228	0.00967156	0.431708	0.615991	1.81141	20
KEGG_OXIDATIVE_PHOSPHORYLATION	0.00205154	0.00967156	0.431708	0.401168	1.65664	110
KEGG_B_CELL_RECEPTOR_SIGNALING_PATHWAY	0.00230992	0.0105141	0.431708	0.451527	1.68185	60
KEGG_JAK_STAT_SIGNALING_PATHWAY	0.0027016	0.011887	0.431708	0.446243	1.69132	66
KEGG_APOPTOSIS	0.00298673	0.0127177	0.431708	0.437202	1.68323	72
KEGG_SYSTEMIC_LUPUS_ERYTHEMATOSUS	0.00391218	0.0161377	0.407018	0.574225	1.77619	24
KEGG_ANTIGEN_PROCESSING_AND_PRESENTATION	0.0046159	0.0184636	0.407018	0.474162	1.68389	46
KEGG_TYPE_I_DIABETES_MELLITUS	0.00559076	0.0217053	0.407018	0.582781	1.74251	21
KEGG_ALLOGRAFT_REJECTION	0.00599821	0.0226218	0.407018	0.608226	1.72123	18
KEGG_NON_SMALL_CELL_LUNG_CANCER	0.00618481	0.0226776	0.407018	0.479223	1.66794	41
KEGG_RENAL_CELL_CARCINOMA	0.0076984	0.0268186	0.407018	0.457357	1.64215	51
KEGG_ERBB_SIGNALING_PATHWAY	0.0077205	0.0268186	0.407018	0.428708	1.61062	63
KEGG_MAPK_SIGNALING_PATHWAY	0.00986537	0.0333905	0.38073	0.340374	1.46986	149
KEGG_ALZHEIMERS_DISEASE	0.0111811	0.0368975	0.38073	0.350736	1.47854	128
KEGG_VEGF_SIGNALING_PATHWAY	0.012358	0.0397594	0.38073	0.454896	1.62041	47
KEGG_NOD_LIKE_RECEPTOR_SIGNALING_PATHWAY	0.0126507	0.0397594	0.38073	0.436013	1.55253	48
KEGG_INSULIN_SIGNALING_PATHWAY	0.0134606	0.0413209	0.38073	0.36868	1.48541	95
KEGG_AUTOIMMUNE_THYROID_DISEASE	0.0140413	0.042124	0.38073	0.578902	1.63824	18
KEGG_HUNTINGTONS_DISEASE	0.0163542	0.0479724	0.352488	0.338486	1.45533	146
KEGG_CELL_CYCLE	0.0175072	0.0502382	0.352488	0.397229	1.52023	70
KEGG_MTOR_SIGNALING_PATHWAY	0.0183709	0.0515801	0.352488	0.441723	1.53742	41
KEGG_VASCULAR_SMOOTH_MUSCLE_CONTRACTION	0.0187564	0.0515801	0.352488	0.41303	1.49059	52
KEGG_UBIQUITIN_MEDIATED_PROTEOLYSIS	0.0194308	0.0523442	0.352488	0.3494	1.45059	115
KEGG_MELANOMA	0.0250579	0.0661528	0.352488	0.4731	1.5554	33
KEGG_MISMATCH_REPAIR	0.025737	0.0666133	0.352488	-0.548966	-1.69107	16
KEGG_CELL_ADHESION_MOLECULES_CAMS	0.0287105	0.0728805	0.352488	0.424485	1.50748	46
KEGG_LEUKOCYTE_TRANSENDOTHELIAL_MIGRATION	0.0357654	0.089076	0.287857	0.381749	1.4342	63
KEGG_BLADDER_CANCER	0.0394322	0.0963898	0.287857	0.500568	1.52975	23
KEGG_CARDIAC_MUSCLE_CONTRACTION	0.0491803	0.118033	0.248911	0.415345	1.42714	38
KEGG_REGULATION_OF_ACTIN_CYTOSKELETON	0.0539811	0.127241	0.224966	0.317249	1.31447	113
KEGG_PROGESTERONE_MEDIATED_OOCYTE_MATURATION	0.0558824	0.129412	0.231127	0.392332	1.397	48
KEGG_CYTOSOLIC_DNA_SENSING_PATHWAY	0.0613497	0.139623	0.224966	0.428824	1.40184	32
KEGG_HOMOLOGOUS_RECOMBINATION	0.0675	0.149764	0.276501	-0.459587	-1.4477	18
KEGG_RIG_I_LIKE_RECEPTOR_SIGNALING_PATHWAY	0.0681481	0.149764	0.208955	0.395541	1.38296	43
KEGG_WNT_SIGNALING_PATHWAY	0.069209	0.149764	0.202072	0.328427	1.28877	83
KEGG_NOTCH_SIGNALING_PATHWAY	0.0745814	0.157143	0.202072	0.430784	1.39266	29
KEGG_PROTEASOME	0.075	0.157143	0.197822	0.390523	1.35922	41
KEGG_ADHERENS_JUNCTION	0.0801749	0.165361	0.190023	0.379883	1.34908	46
KEGG_LYSOSOME	0.0864198	0.175115	0.176694	0.315456	1.27438	98
KEGG_HEMATOPOIETIC_CELL_LINEAGE	0.0875576	0.175115	0.186433	0.415101	1.35007	31
KEGG_GLIOMA	0.0934718	0.184153	0.176694	0.378611	1.31643	42
KEGG_PATHOGENIC_ESCHERICHIA_COLI_INFECTION	0.0967262	0.187763	0.173748	0.379494	1.30459	39
KEGG_GLYCOSYLPHOSPHATIDYLINOSITOL_GPI_ANCHOR_BIOSYNTHESIS	0.125945	0.240937	0.199915	-0.431758	-1.33119	17
KEGG_LONG_TERM_DEPRESSION	0.145706	0.274759	0.141225	0.385676	1.26079	32
KEGG_TYPE_II_DIABETES_MELLITUS	0.149766	0.278438	0.140406	0.4115	1.28402	25
KEGG_THYROID_CANCER	0.152244	0.279113	0.141225	0.444055	1.30581	20
KEGG_GNRH_SIGNALING_PATHWAY	0.157514	0.284821	0.130777	0.336561	1.23654	56
KEGG_FC_GAMMA_R_MEDIATED_PHAGOCYTOSIS	0.161245	0.287626	0.127505	0.313928	1.21413	75
KEGG_PRION_DISEASES	0.168269	0.296154	0.133555	0.446406	1.29709	19
KEGG_PPAR_SIGNALING_PATHWAY	0.175038	0.304013	0.126876	0.379814	1.22788	29
KEGG_EPITHELIAL_CELL_SIGNALING_IN_HELICOBACTER_PYLORI_INFECTION	0.190058	0.325815	0.118288	0.338146	1.20453	47
KEGG_ALDOSTERONE_REGULATED_SODIUM_REABSORPTION	0.22135	0.370279	0.112843	0.393243	1.19313	22
KEGG_PYRUVATE_METABOLISM	0.221607	0.370279	0.155242	-0.346186	-1.16853	25
KEGG_AMYOTROPHIC_LATERAL_SCLEROSIS_ALS	0.229358	0.37844	0.10882	0.356624	1.17246	33
KEGG_AXON_GUIDANCE	0.250742	0.408616	0.101351	0.31887	1.15078	52
KEGG_DILATED_CARDIOMYOPATHY	0.275495	0.443479	0.0972151	0.350126	1.1319	29
KEGG_HYPERTROPHIC_CARDIOMYOPATHY_HCM	0.288612	0.455529	0.0959207	0.3604	1.12457	25
KEGG_ARGININE_AND_PROLINE_METABOLISM	0.290064	0.455529	0.0972151	0.390039	1.13331	19
KEGG_GAP_JUNCTION	0.293333	0.455529	0.0919686	0.316531	1.10671	43
KEGG_NUCLEOTIDE_EXCISION_REPAIR	0.325581	0.49973	0.128789	-0.29108	-1.08495	37
KEGG_OOCYTE_MEIOSIS	0.35	0.531034	0.0802023	0.285474	1.07426	64
KEGG_PEROXISOME	0.36646	0.539576	0.125033	-0.263707	-1.05145	48
KEGG_HEDGEHOG_SIGNALING_PATHWAY	0.367003	0.539576	0.08654	0.401036	1.07494	15
KEGG_REGULATION_OF_AUTOPHAGY	0.367893	0.539576	0.0860347	0.388406	1.06579	16
KEGG_GLYCEROPHOSPHOLIPID_METABOLISM	0.395639	0.573893	0.119888	-0.266521	-1.03755	44
KEGG_NEUROACTIVE_LIGAND_RECEPTOR_INTERACTION	0.4081	0.585534	0.117766	-0.268625	-1.02011	40
KEGG_FRUCTOSE_AND_MANNOSE_METABOLISM	0.463014	0.655614	0.101351	-0.297606	-0.984076	22
KEGG_FATTY_ACID_METABOLISM	0.466877	0.655614	0.0704501	0.312223	0.976884	26
KEGG_RNA_POLYMERASE	0.543478	0.749016	0.0913924	-0.280475	-0.936245	23
KEGG_GALACTOSE_METABOLISM	0.549118	0.749016	0.08654	-0.30377	-0.93658	17
KEGG_TRYPTOPHAN_METABOLISM	0.550413	0.749016	0.0646485	0.334757	0.934059	17
KEGG_ABC_TRANSPORTERS	0.57686	0.772444	0.0623861	0.32637	0.910655	17
KEGG_PROPANOATE_METABOLISM	0.584022	0.772444	0.0880945	-0.272919	-0.915369	24
KEGG_MELANOGENESIS	0.585185	0.772444	0.05653	0.264894	0.926169	43
KEGG_BASAL_TRANSCRIPTION_FACTORS	0.606061	0.784025	0.0860347	-0.269066	-0.902448	24
KEGG_LYSINE_DEGRADATION	0.614439	0.784025	0.0559429	0.279111	0.907776	31
KEGG_AMINO_SUGAR_AND_NUCLEOTIDE_SUGAR_METABOLISM	0.615607	0.784025	0.0878313	-0.259062	-0.919318	30
KEGG_ARRHYTHMOGENIC_RIGHT_VENTRICULAR_CARDIOMYOPATHY_ARVC	0.619345	0.784025	0.0562941	0.28604	0.892545	25
KEGG_VALINE_LEUCINE_AND_ISOLEUCINE_DEGRADATION	0.623656	0.784025	0.0552496	0.273835	0.908515	34
KEGG_INOSITOL_PHOSPHATE_METABOLISM	0.631259	0.786097	0.0541201	0.266297	0.897392	36
KEGG_LONG_TERM_POTENTIATION	0.649046	0.800692	0.0513223	0.25152	0.888776	44
KEGG_ENDOCYTOSIS	0.674667	0.816438	0.0451344	0.216452	0.908913	126
KEGG_STARCH_AND_SUCROSE_METABOLISM	0.677582	0.816438	0.0753094	-0.278063	-0.857319	17
KEGG_N_GLYCAN_BIOSYNTHESIS	0.680365	0.816438	0.0508054	0.260885	0.872136	35
KEGG_PENTOSE_PHOSPHATE_PATHWAY	0.705	0.838378	0.0728939	-0.266939	-0.840856	18
KEGG_DRUG_METABOLISM_OTHER_ENZYMES	0.715719	0.843526	0.052805	0.29844	0.818922	16
KEGG_GLYCEROLIPID_METABOLISM	0.745714	0.8711	0.0768737	-0.246096	-0.849579	28
KEGG_DNA_REPLICATION	0.764384	0.884714	0.0734381	-0.250359	-0.827849	22
KEGG_CALCIUM_SIGNALING_PATHWAY	0.770774	0.884714	0.0423318	0.219074	0.816012	60
KEGG_VASOPRESSIN_REGULATED_WATER_REABSORPTION	0.834356	0.943777	0.0418239	0.231985	0.758368	32
KEGG_CYSTEINE_AND_METHIONINE_METABOLISM	0.837766	0.943777	0.0673624	-0.234778	-0.772607	21
KEGG_BASE_EXCISION_REPAIR	0.849315	0.943777	0.0681513	-0.228607	-0.755921	22
KEGG_GLYCOSAMINOGLYCAN_BIOSYNTHESIS_CHONDROITIN_SULFATE	0.856902	0.943777	0.0448645	0.261047	0.699711	15
KEGG_PHOSPHATIDYLINOSITOL_SIGNALING_SYSTEM	0.85798	0.943777	0.0383996	0.21091	0.767728	54
KEGG_VIBRIO_CHOLERAE_INFECTION	0.870778	0.94994	0.0378488	0.216184	0.748113	40
KEGG_PURINE_METABOLISM	0.886584	0.956596	0.0341946	0.196158	0.779663	88
KEGG_PROTEIN_EXPORT	0.891374	0.956596	0.0406579	0.23019	0.688268	21
KEGG_SELENOAMINO_ACID_METABOLISM	0.915842	0.974928	0.0596037	-0.209909	-0.646619	16
KEGG_CITRATE_CYCLE_TCA_CYCLE	0.923557	0.975276	0.0379271	0.219058	0.683536	25
KEGG_PYRIMIDINE_METABOLISM	0.93608	0.980655	0.0328701	0.185994	0.70843	69
KEGG_SPHINGOLIPID_METABOLISM	0.945205	0.982418	0.0629395	-0.202251	-0.668771	22
KEGG_PORPHYRIN_AND_CHLOROPHYLL_METABOLISM	0.962963	0.993056	0.0395172	0.214405	0.574693	15
KEGG_GLUTATHIONE_METABOLISM	0.971609	0.994204	0.036073	0.191101	0.597916	26
KEGG_SNARE_INTERACTIONS_IN_VESICULAR_TRANSPORT	0.985632	0.997151	0.0632191	-0.178148	-0.647171	33
KEGG_RNA_DEGRADATION	0.996951	0.997151	0.0655321	-0.147514	-0.602388	52
KEGG_GLYCOLYSIS_GLUCONEOGENESIS	0.997151	0.997151	0.062249	-0.148378	-0.53105	31
